# Placental DNA methylation captures shared and trait-specific genetic susceptibility across complex health conditions

**DOI:** 10.64898/2026.07.07.26357471

**Authors:** Ariadna Cilleros-Portet, Itziar González-Moro, Hachem Sadikki, Sergi Marí, Todd M. Everson, Alba Hernangómez-Laderas, Lucile Broséus, Jorg Tost, Marta Cosín-Tomàs, Marika Groleau, Darina Czamara, Manuel Lozano, Ke Hao, Johanna Tuhkanen, M. Daniele Fallin, Rebecca J. Schmidt, Charles E. Breeze, J.F. Deleuze, Sofia Aguilar-Lacasaña, Pierre-Etienne Jacques, Soile Hytti, Amaia Irizar, Marius Lahti-Pulkkinen, Kelly M. Bakulski, John Dou, Jari Lahti, Martine Vrijheid, Katri Räikkönen, Marie-France Hivert, Jordi Sunyer, Barbara Heude, Johanna Lepeule, Stephanie J. London, Jia Chen, Mariona Bustamante, Carmen J. Marsit, Jose Ramon Bilbao, Corina Lesseur, Nora Fernandez-Jimenez

## Abstract

The Developmental Origins of Health and Disease (DOHaD) hypothesis proposes that the perinatal environment shapes susceptibility to complex traits across life [1]. The placenta, a transient organ mediating maternal-fetal exchange, plays a central role in this process and has emerged as a key molecular archive *in utero* [2–4]. Placental DNA methylation (DNAm) is a unique mediator between prenatal exposures, fetal genetics and later-life outcomes [5–9]. DNAm quantitative trait loci (mQTL) have helped disentangling causal mechanisms underlying GWAS loci for complex diseases [10–15]. Despite growing evidence that placental genomic regulation has broad and profound effects on the developmental programming of early– and later-life health outcomes [17], existing placental studies remain limited in scale and largely focused on growth-and neuro-related traits [12–16]. Here, we construct a high-resolution placental mQTL resource and systematically investigate how placental DNAm relates to early– and later-life traits, and to shared vulnerability and complex interactions among them.

**Teaser:** Placental DNA methylation reveals molecular clues to how life before birth shapes health across the lifespan.
