## Supplementary data 1 for "Placental DNA methylation captures shared and trait-specific genetic susceptibility across complex health conditions"

### Sheet: Demographic variables
Supplementary Data 1. Distributiom of the demographic variables by cohort. SD = Standard deviation.
Cohort		BiSC (N = 408)	EARLI (N = 116)	EDEN (EPIMEX) (N = 203)	EDEN (FDF) (N = 329)	Gen3G (N = 408)	INMA (N = 368)	ITU (N = 392)	MARBLES (N = 75)	PREDO (N = 117)	RICHS (N = 167)
Country		Spain	USA	France	France	Canada	Spain	Finland	USA	Finland	USA
Ethnicity	European	316 (77.5%)	49 (42.2%)	.	.	406 (99.51%)	347 (94.29%)	392(100%)	27 (36%)	117(100%)	White 129 (77%)
	Non-European	83 (20.3%) Lat-Amr	67 (57.3%)	.	.	2 (0.49%)	16 (4.34%)	.	48 (64%)	.	Other 38 (23%)
	Other	9 (2.2%)	.	.	.	.	.	.	.	.	.
Gestational age	Max.	42.9	42.4	42.43	42.43	41.7143	42.4286	42.29	41.29	42.29	41
	Min.	30.7	34.1	32.43	31.43	37	34.4286	29	35.57	32.43	37
	SD	1.52	1.28	1.66	1.61	1.02287	1.30542	1.574777	1.0398	1.481845	0.987
	Mean	39.7	39.29	39.73	39.71	39.6324	39.7147	40.01	39.25	35.22	39.05
Birthweight (gr)	Max.	4850	6505	4570	4600	4755	4700	4594	4564	4810	4940
	Min.	1400	1633	1700	1080	2070	1825	1140	2323	1100	1950
	SD	489.523	550.7	494.37	482.13	429.017	440.558	474.3653	453.76	532.7716	677.949
	Mean	3277	3455.3	3273	3303	3445.09	3278.38	3537	3498.7	3454	3498
Maternal smoking	Non-smoker	377 (93.5%)	.	134 (66%)	206 (62.61%)	373 (91.4%)	311 (84.51%)	376 (95.92%)	.	106(90.60 %)	143 (90%)
	Non-sustained smoker	8 (2%)	.	.	.	.	.	.	.	4(3.42%)	16 (10%) pregnancy smoking
	Sustained smoker	18 (4.5%)	6 (5.2%)	63 (31.03%)	109 (33.13%)	35 (8.6%)	52 (14.13%)	16 (4.08%)	3 (4%)	6(5.13 %)
Parity	Multiparous	177 (43.4%)	116 (100%)	114 (56.15%)	174 (52.88%)	273 (66.9%)	160 (43.47%)	187(47.70%)	75 (100%)	65(55.56%)	102 (61%)
	Primiparous	231 (56.6%)	.	88 (43.34%)	155 (47.11%)	135 (33.1%)	208 (56.52%)	205(52.30%)	.	52(44.44%)	65 (39%)
Maternal education	Primary or without education	11 (2.7%)	49 (43%)	62 (30.54%)	100 (30.39%)	.	68 (18.47%)	63 (16.8%)	35 (47%)	6(5.13 %)	28 (17.4%)
	Secondary	104 (25.5%)				.	172 (46.73%)	93 (24.7%)		32(27.35%)	43 (26%)
	University	293 (71.8%)	65 (57%)	137 (67.48%)	222 (67.47%)	.	128 (34.78%)	212 (56.4%)	40 (53%)	76 (64.96%)	94 (57%)
Preterm birth (< 37 weeks)	Yes	20 (4.9%)	7 (6%)	13 (6.4%)	18 (5.47%)	.	10 (2.71%)	13 (3.32 %)	2 (2.7%)	5 ( 4.27%)	.
	No	388 (95.1%)	109 (94%)	190 (93.59%)	311 (94.52%)	408 (100%)	358 (97.28%)	379 ( 96.68%)	73 (97.3%)	112(95.73%)	167 (100%)
Sex of child	Female	203 (49.8%)	49 (42%)	94 (46.30%)	149 (45.28%)	191 (46.81%)	189 (51.35%)	189(48.21%)	26 (35%)	60 (51.28 %)	87 (52%)
	Male	205 (50.2%)	67 (58%)	109 (53.69%)	180 (54.71%)	217 (53.18%)	179 (48.64%)	203( 51.79%)	49 (65%)	57 (48.72 %)	80 (48%)
Socioeconomic status	I+II	.	.	.	.	.	130 (35.32%)	.	.	.	.
	III	.	.	.	.	.	100 (27.17%)	.	.	.	.
	IV+V	.	.	.	.	.	138 (37.50%)	.	.	.	.

### Sheet: Cell types
Supplementary Data 1. Distributiom of the cell type proportions by cohort. SD = Standard deviation.
Cohort		BiSC (N = 408)	EARLI (N = 116)	EDEN (EPIMEX) (N = 203)	EDEN (FDF) (N = 329)	Gen3G (N = 408)	INMA (N = 368)	ITU (N = 392)	MARBLES (N = 75)	PREDO (N = 117)	RICHS (N = 167)
Sysncytriotrophoblasts	Max.	0.99	0.89411	0.7926	0.8292	1	0.808154	1	0.89922	0.9939	0.763595
	Min.	0.357	0.36	0.2843	0.2141	0.345201	0.442021	0	0.38267	0.4703	0.0751011
	SD	0.0965	0.0974	0.1009923	0.08823008	0.120426	0.0749662	0.1494684	0.11857	0.1225944	0.0501543
	Mean	0.835	0.62181	0.5632	0.6247	0.900524	0.644295	0.9158	0.61566	0.7737	0.600483
Trophoblasts	Max.	0.411	0.35711	0.3966	0.4405	0.390262	0.231986	0.37412	0.32147	0.41405	0.349408
	Min.	0	0.04546	0.08116	0	-5.38138e-17	1.22603e-17	0	0.01007	0	0.0751011
	SD	0.0682	0.06113	0.06327341	0.06159279	0.0658752	0.048253	0.06124967	0.06564	0.08554861	0.0501543
	Mean	0.0787	0.17087	0.21648	0.1564	0.0488058	0.103854	0.02618	0.1673	0.13763	0.184906
Nucleated red blood cells (nRBC)	Max.	0.135	0.22223	0.154377	0.12992	0.254616	0.0543499	0.70873	0.06419	0.104251	0.0842531
	Min.	0	0.00836	0	0	-5.32124e-18	-2.2123e-19	0	0	0	0.00288906
	SD	0.0163	0.0243	0.03572641	0.01755355	0.0368898	0.00768547	0.07029658	0.01361	0.01519333	0.0120536
	Mean	0.0149	0.0332	0.017872	0.0317	0.0261512	0.00573832	0.02630	0.01025	0.014681	0.0333568
Hofbaur cells	Max.	0.0628	0.11107	0.14763	0.104285	0.154005	0.06685	0.38316	0.09665	0.071684	0.0527644
	Min.	0	-2.67614e-18	0	0	-2.9512e-17	-8.67362e-19	0	-1.51279e-18	0	-1.73472e-18
	SD	0.00653	0.01581	0.03155577	0.0137463	0.0219691	0.011865	0.04195969	0.02228	0.01064677	0.00817265
	Mean	0.00147	0.00755	0.02112	0	0.00708586	0.0154909	0.01236	0.03121	0.005846	0.00373117
Endothelial cells	Max.	0.239	0.17575	0.1559	0.18404	0.119456	0.167769	0.135386	0.17593	0.11305	0.142185
	Min.	0	0.0112	0.03318	0.02187	-1.41968e-17	0.0364811	0	0.0103	0	0.0314264
	SD	0.031	0.02938	0.02649646	0.02541999	0.0159084	0.025803	0.01479636	0.03164	0.03005106	0.0208757
	Mean	0.0528	0.06924	0.08265	0.08778	0.00786141	0.101	0.003801	0.07021	0.05045	0.086903
Stromal cells	Max.	0.0973	0.21295	0.18244	0.18398	0.174408	0.263369	0.333909	0.25951	0.08484	0.169211
	Min.	0	4.33681e-19	0	0.01577	-1.03759e-17	0.0655083	0	-2.35935e-19	0	0.0179517
	SD	0.0108	0.03821	0.03266024	0.02800886	0.013996	0.0260056	0.02049082	0.05889	0.01947742	0.0277679
	Mean	0.00535	0.09153	0.06416	0.09165	0.00304815	0.129622	0.002686	0.09333	0.01353	0.0863279

### Sheet: Methods
Supplementary Data 1. Genotyping, methylation, and mQTL analysis characteristics of participaiting cohorts.
Cohort		BiSC (N = 408)	EARLI (N = 116)	EDEN (EPIMEX) (N = 203)	EDEN (FDF) (N = 329)	Gen3G (N = 408)	INMA (N = 368)	ITU (N = 392)	MARBLES (N = 75)	PREDO (N = 117)	RICHS (N = 167)
Biopsy facing (maternal/fetal side)		Fetal side	Fetal Side	Fetal side	Fetal side	Fetal side	Fetal side	Fetal side	Fetal side	Decidual site	Fetal side
Genotype array		Infinium Global Screening (GSA) array v.3.0 with Multi-disease (MD)	Illumina Omni5Exome	Illumina Global Screening Array chip (650k)	Illumina Global Screening Array chip (650k)	Whole genome sequencing	Illumina GSA BeadChip	Illumina GSA-24v2-0_A1	Illumina MEGA	Illumina Human Omni Express Exome Arrays	Illumina MegaEX array
Methylation array (450K / EPIC)		EPIC	450K	EPIC	450K	EPIC	EPIC	EPIC	EPIC	EPIC	450K
Number of genotype PCs		5	5	5	5	5	5	5	5	5	5
Number of methylation PCs		20	16	19	20	20	18	5	4	5	17
Number of initial SNPs before mapping mQTLs		4437007	4472621	4116658	4123626	6040431	4171035	6474180	4608539	3065467	5277037
Number of initial CpGs before mapping mQTLs		790664	431989	694680	430898	765789	795055	669776	814590	748879	423141
Imputation (yes/no)		Yes	Yes	Yes	Yes	Yes	Yes	Yes	Yes	Yes	Yes
Imputation reference panel		HRC version 1.1	HRC version 1.1	1000 Genome Project	1000 Genome Project	1000 Genome Project	HRC version 1.1	1000 Genome Project	HRC version 1.1	1000 Genome Project	HRC version 1.1
% of association passing EasyQC		0.999	0.97	0.999	0.999	0.999	0.999	0.9988	0.96	0.999	0.96
Effect allele frequency correlation with HRC panel		0.99	0.98	0.99	0.99	0.99	0.98	0.98	0.97	0.97	0.98
Number of mQTLs meta-analysed		1164026773	693030207	1042001925	671021296	1715991972	1201268639	1538182418	686021727	1693733440	819993732
λ		1.29	1.08	1.16	1.22	1.28	1.13	1.29	1.07	1.13	1.12
