## Supplementary data 2 for "Placental DNA methylation captures shared and trait-specific genetic susceptibility across complex health conditions"

### Sheet: Sheet 1
Supplementary Data 2. Contingency table of significant CpGs from the placental mQTL database, and Relation to Island and UCSC RefGene annotation from the IlluminaHumanMethylationEPICanno.ilm10b4.hg19 R package. Promoter is defined as 5' UTR, TSS1500 and TSS200.
		Significant
		Yes	No
Promoter	Yes	95648	136270
	No	296734	287616
Body	Yes	125893	106025
	No	264639	319711
3'UTR	Yes	8366	223552
	No	17658	566692
ExonBnd	Yes	2011	229907
	No	5319	579031
Island	Yes	31616	257485
	No	141693	468124
Shore	Yes	55152	233949
	No	106512	503305
OpenSea	Yes	179789	109312
	No	319543	290274
Shelf	Yes	22544	266557
	No	42069	567748
