## Supplementary data 4 for "Placental DNA methylation captures shared and trait-specific genetic susceptibility across complex health conditions"

### Sheet: Sheet 1
Supplementary Data 4. Over-representation analysis (ORA) of the placental mQTLs database performed with LOLA R package and ENCODE transcription factors binding sets. userSet = identifier for the input query of genomic regions; dbSet = identifier for the database set of genomic regions being compared; collection = the name of the collection from the LOLA databse; pValueLog = the negative log10-tra…
userSet	dbSet	collection	pValueLog	oddsRatio	support	rnkPV	rnkOR	rnkSup	maxRnk	meanRnk	b	c	d	description	cellType	antibody	treatment	filename	qValue	size
1	558	encode_tfbs	25.3565	1.14645	9525	1	9	40	40	16.7	17599	279576	592218	ChIP MCF10A-Er-Src c-Fos	MCF10A-Er-Src	c-Fos	4OHTAM_1uM_4hr	wgEncodeAwgTfbsSydhMcf10aesCfosTam14hHvdUniPk.narrowPeak	3.03163e-23	86323
1	58	encode_tfbs	23.894	1.3551	1904	2	1	508	508	170	2969	287197	606848	ChIP A549 GR	A549	GR	DEX_5nM	wgEncodeAwgTfbsHaibA549GrPcr1xDex5nmUniPk.narrowPeak	4.39772e-22	10279
1	295	encode_tfbs	21.767	1.27855	2576	3	3	441	441	149	4258	286525	605559	ChIP GM12878 IKZF1_(IkN)_(UCLA)	GM12878	IKZF1_(IkN)_(UCLA)	None	wgEncodeAwgTfbsSydhGm12878Ikzf1iknuclaUniPk.narrowPeak	3.92773e-20	9047
1	57	encode_tfbs	16.7308	1.17304	4471	4	7	328	328	113	8058	284630	601759	ChIP A549 GR	A549	GR	DEX_50nM	wgEncodeAwgTfbsHaibA549GrPcr1xDex50nmUniPk.narrowPeak	3.2018e-15	23324
1	306	encode_tfbs	15.654	1.30651	1544	5	2	535	535	181	2496	287557	607321	ChIP GM12878 p300_(SC-584)	GM12878	p300_(SC-584)	None	wgEncodeAwgTfbsSydhGm12878P300bUniPk.narrowPeak	3.0569e-14	6189
1	571	encode_tfbs	12.6662	1.20798	2379	6	6	460	460	157	4160	286722	605657	ChIP MCF-7 GATA3_(SC-269)	MCF-7	GATA3_(SC-269)	None	wgEncodeAwgTfbsSydhMcf7Gata3sc269UcdUniPk.narrowPeak	2.47689e-11	12077
1	557	encode_tfbs	11.3128	1.08931	10040	7	15	32	32	18	19497	279061	590320	ChIP MCF10A-Er-Src c-Fos	MCF10A-Er-Src	c-Fos	4OHTAM_1uM_12hr	wgEncodeAwgTfbsSydhMcf10aesCfosTam112hHvdUniPk.narrowPeak	4.79015e-10	92358
1	54	encode_tfbs	6.68448	1.25057	842	8	4	594	594	202	1421	288259	608396	ChIP A549 FOXA1_(SC-101058)	A549	FOXA1_(SC-101058)	DEX_100nM	wgEncodeAwgTfbsHaibA549Foxa1V0416102Dex100nmUniPk.narrowPeak	1.78094e-05	7695
1	587	encode_tfbs	5.18893	1.14463	1649	9	10	524	524	181	3041	287452	606776	ChIP SH-SY5Y GATA3_(SC-269)	SH-SY5Y	GATA3_(SC-269)	None	wgEncodeAwgTfbsSydhShsy5yGata3sc269sc269UcdUniPk.narrowPeak	0.000495504	15879
1	590	encode_tfbs	4.96293	1.11536	2369	10	13	463	463	162	4484	286732	605333	ChIP K562 eGFP-FOS	K562	eGFP-FOS	None	wgEncodeAwgTfbsUchicagoK562EfosUniPk.narrowPeak	0.000750397	10256
1	402	encode_tfbs	4.78839	1.08118	4403	11	16	335	335	121	8600	284698	601217	ChIP HeLa-S3 p300_(SC-584)	HeLa-S3	p300_(SC-584)	None	wgEncodeAwgTfbsSydhHelas3P300sc584sc584IggrabUniPk.narrowPeak	0.00101962	25854
1	271	encode_tfbs	4.18073	1.1399	1347	12	11	556	556	193	2494	287754	607323	ChIP T-47D ERalpha_a	T-47D	ERalpha_a	Estradiol_10nM	wgEncodeAwgTfbsHaibT47dEralphaaV0416102Est10nm1hUniPk.narrowPeak	0.00378712	10505
1	270	encode_tfbs	4.09871	1.1378	1351	13	12	554	554	193	2506	287750	607311	ChIP T-47D ERalpha_a	T-47D	ERalpha_a	Genistein_100nM	wgEncodeAwgTfbsHaibT47dEralphaaPcr2xGen1hUniPk.narrowPeak	0.0042225	10547
1	269	encode_tfbs	3.74752	1.2321	480	14	5	637	637	219	822	288621	608995	ChIP T-47D ERalpha_a	T-47D	ERalpha_a	BPA_100nM	wgEncodeAwgTfbsHaibT47dEraaV0416102Bpa1hUniPk.narrowPeak	0.00880184	3902
