## Supplementary data 6 for "Placental DNA methylation captures shared and trait-specific genetic susceptibility across complex health conditions"

### Sheet: GWAS
Supplementary Data 6. Overview of the 36 complex traits and disorders included in this study.
Trait	Parent term	Study accession	PubMed ID	SNPs before formatting	N	N cases	N controls	GWAS significant loci	N SMR hits placenta	N SMR hits blood
Birth weight	Body measurement	GCST008362	31043758	15144368	298142	-	-	159	1060	479
Body mass index	Body measurement	GCST009004	30239722	27376920	806834	-	-	346	4494	2451
Body height	Body measurement	GCST90245990	36224396	1377294	2200007	-	-	7209	12524	7534
Waist-to-hip ratio	Body measurement	GCST008996	30239722	27376826	697734	-	-	346	2947	1584
Atrial fibrillation	Cardiovascular disease	GCST90204201	36653681	5000631	1244730	77690	1167040	150	680	372
Coronary artery disease	Cardiovascular disease	GCST90132315	36474045	20804424	1378170	210842	1167328	279	1165	712
Hypertension	Cardiovascular disease	GCST007610	30940143	5265190	458554	144793	313761	0	1597	826
Myocardial infarction	Cardiovascular disease	GCST011364	33532862	10384587	471717	17505	454212	80	153	89
Stroke	Cardiovascular disease	GCST90104534	36180795	7588359	1614080	110182	1503898	89	61	49
Cholelithiasis	Digestive system disorder	GCST90018819	34594039	25844937	665111	35427	629684	15	136	70
Diverticular disease	Digestive system disorder	GCST006479	30177863	34627959	409728	27444	382284	42	263	187
Gastric ulcer	Digestive system disorder	GCST90018851	34594039	25842547	648155	18943	629212	4	8	0
Gastroesophageal reflux disease	Digestive system disorder	GCST90000514	34187846	2324712	602604	129080	473524	88	439	300
Irritable bowel syndrome	Digestive system disorder	GCST90016564	34741163	9885499	486601	53400	433201	6	105	63
Polyp of colon	Digestive system disorder	GCST90018827	34594039	20457469	525237	26817	498420	1	111	78
Allergic disease	Immune system disorder	GCST007563	29785011	7488536	102453	25685	76768	33	311	170
Adult-onset asthma	Immune system disorder	GCST008918	31619474	8274728	396777	22296	347481	161	132	101
Atopic eczema	Immune system disorder	GCST003184	26482879	11296421	116863	21399	95464	31	115	65
Childhood-onset asthma	Immune system disorder	GCST007800	30929738	9020835	314633	13962	300671	123	1138	710
Crohn's disease	Immune system disorder	GCST004132	28067908	9570788	40266	12194	28072	65	1006	687
Hashimoto's thyroiditis	Immune system disorder	GCST90018855	34594039	25797653	568833	16191	552642	2	418	143
Psoriasis	Immune system disorder	GCST90019017	34927100	8942692	44161	18557	29914	50	686	470
Rheumatoid arthritis	Immune system disorder	GCST90132222	36333501	21727441	276020	35871	240149	124	608	435
Type 1 diabetes mellitus	Immune system disorder	GCST90014023	34012112	62115238	520580	18942	501638	81	960	540
Ulcerative colitis	Immune system disorder	GCST004133	28067908	9588017	45975	12366	33609	36	743	473
Familial hyperlipidemia	Metabolic disorder	GCST90104006	34906840	14908587	349222	39961	309261	175	917	530
Type 2 diabetes mellitus	Metabolic disorder	GCST90132183	35551307	10454876	1339889	180834	1159055	227	1345	752
Alzheimer's disease	Neurological disorder	GCST90044699	34493870	12206525	398058	39918	358140	38	411	152
Amyotrophic lateral sclerosis	Neurological disorder	GCST90027163	34873335	10461755	152268	29612	122656	15	54	32
Anxiety	Neurological disorder	GCST90042778	34737426	11830285	45569	27846	17723	0	0	0
Autism spectrum disorder	Neurological disorder	GCST010513	32747698	8992757	58794	24603	34191	5	162	71
Bipolar disorder	Neurological disorder	GCST012465	34002096	7608184	413466	41917	371549	64	985	396
Epilepsy	Neurological disorder	GCST007343	30531953	4880493	44889	15212	29677	16	3	4
Major depressive disorder	Neurological disorder	GCST007342	30718901	8480307	500199	170756	329443	101	339	183
Parkinson's disease	Neurological disorder	GCST009325	31701892	17510618	482730	33674	449056	90	249	109
Schizophrenia	Neurological disorder	GCST90128471	35396580	7583660	320404	76755	243649	287	2021	1015
