## Supplementary data 8 for "Placental DNA methylation captures shared and trait-specific genetic susceptibility across complex health conditions"

### Sheet: Sheet 1
Supplementary Data X. Data from the Figure 2 with SMR and eQTM results. N SMR placenta = number of SMR hits in placenta; N SMR unique placenta = number of non-overlapping SMR hits from placenta (in comparison with whole blood); Propotion N SMR unique placenta = proportion of SMR hits unique from placenta (in comparison with whole blood); N SMR whole blood = number of SMR hits in whole blood; SMR …
Trait	Parent term	N SMR hits placenta	N SMR hits unique placenta	Proportion N SMR unique placenta	N SMR hits whole blood	SMR prop. placenta	SMR prop. whole blood	Relative enrichment SMR hits ratio	N eQTMs	Prop. eQTMs
Birth Weight	Body measurement	1060	960	0.90566	479	0.027643	0.0219403	1.25992	84	0.0788934
Body Height	Body measurement	12524	11442	0.913606	7534	0.326605	0.34509	0.946435	783	0.0566496
Body Mass Index	Body measurement	4494	3990	0.88785	2451	0.117196	0.112266	1.04391	381	0.0707795
Waist-Hip Ratio	Body measurement	2947	2593	0.879878	1584	0.0768529	0.072554	1.05925	293	0.0897436
Atrial Fibrillation	Cardiovascular disease	680	606	0.891176	372	0.0177333	0.0170392	1.04073	69	0.0910426
Coronary Artery Disease	Cardiovascular disease	1165	1047	0.898712	712	0.0303813	0.0326127	0.931578	47	0.0455446
Hypertension	Cardiovascular disease	1597	1415	0.886036	826	0.0416471	0.0378344	1.10077	128	0.0674729
Myocardial Infarction	Cardiovascular disease	153	137	0.895425	89	0.00398999	0.00407658	0.978757	5	0.0416667
Stroke	Cardiovascular disease	61	55	0.901639	49	0.00159078	0.00224441	0.708773	7	0.0806452
Cholelithiasis	Digestive system disorder	136	126	0.926471	70	0.00354665	0.0032063	1.10615	4	0.0294118
Diverticular Disease	Digestive system disorder	263	229	0.870722	187	0.0068586	0.00856541	0.800733	41	0.165775
Gastric Ulcer	Digestive system disorder	8	8	1	0	0.000208627	-	-	4	0.5
Gastroesophageal Reflux Disease	Digestive system disorder	439	389	0.886105	300	0.0114484	0.0137413	0.833138	37	0.08933
Irritable Bowel Syndrome	Digestive system disorder	105	94	0.895238	63	0.00273823	0.00288567	0.948904	1	0.0714286
Polyp Colon	Digestive system disorder	111	95	0.855856	78	0.0028947	0.00357274	0.810218	5	0.0446429
Adult-Onset Asthma	Immune system disorder	132	105	0.795455	101	0.00344234	0.00462624	0.744091	12	0.0840336
Allergic Disease	Immune system disorder	311	276	0.88746	170	0.00811036	0.00778674	1.04156	18	0.0656566
Atopic Eczema	Immune system disorder	115	98	0.852174	65	0.00299901	0.00297728	1.0073	19	0.210526
Childhood Onset Asthma	Immune system disorder	1138	964	0.8471	710	0.0296772	0.0325211	0.912551	68	0.0790094
Crohn's Disease	Immune system disorder	1006	906	0.900596	687	0.0262348	0.0314676	0.833709	56	0.0706667
Hashimoto's Thyroiditis	Immune system disorder	418	404	0.966507	143	0.0109007	0.00655002	1.66423	2	0.0266667
Psoriasis	Immune system disorder	686	615	0.896501	470	0.0178897	0.021528	0.830997	53	0.0975104
Rheumatoid Arthritis	Immune system disorder	608	552	0.907895	435	0.0158556	0.0199249	0.79577	54	0.106667
Type 1 Diabetes	Immune system disorder	960	849	0.884375	540	0.0250352	0.0247343	1.01216	102	0.118182
Ulcerative Colitis	Immune system disorder	743	659	0.886945	473	0.0193762	0.0216654	0.894337	48	0.0907127
Familial Hyperlipidemia	Metabolic disorder	917	818	0.892039	530	0.0239138	0.0242763	0.98507	76	0.113835
Type 2 Diabetes	Metabolic disorder	1345	1199	0.89145	752	0.0350754	0.0344449	1.01831	90	0.0724382
Alzheimer's Disease	Neurological disorder	411	370	0.900243	152	0.0107182	0.00696226	1.53947	32	0.115741
Amyotrophic Lateral Sclerosis	Neurological disorder	54	50	0.925926	32	0.00140823	0.00146574	0.960765	10	0.2
Anxiety	Neurological disorder	0	-	-	0	-	-	-	0	0
Autism Spectrum Disorder	Neurological disorder	162	130	0.802469	71	0.00422469	0.00325211	1.29906	16	0.0987654
Bipolar Disorder	Neurological disorder	985	882	0.895431	396	0.0256872	0.0181385	1.41617	109	0.141667
Epilepsy	Neurological disorder	3	3	1	4	7.8235e-05	0.000183217	0.427007	0	0
Major Depression	Neurological disorder	339	304	0.896755	183	0.00884056	0.00838219	1.05468	69	0.145161
Parkinson	Neurological disorder	249	204	0.819277	109	0.00649351	0.00499267	1.30061	47	0.184739
Schizophrenia	Neurological disorder	2021	1773	0.877288	1015	0.0527043	0.0464914	1.13364	305	0.133544
