## Supplementary data 11 for "Placental DNA methylation captures shared and trait-specific genetic susceptibility across complex health conditions"

### Sheet: LDAK_results
Supplementary Data 10. Results from the heritability enrichment by LDAK. Trait name = complex trait; Parent term = parent term from the complex trait; Enrichment Placenta = enrichment score obtained with placental mQTLs; Enrichment Blood = enrichment score obtained with blood mQTLs; Enrichment SE Placenta = standard error from the enrichment score in placenta; Enrichment SE Blood = standard error…
Trait name	Parent term	Enrichment Placenta	Enrichment Blood	Enrichment SE Placenta	Enrichment SE Blood	Z-Stat Placenta	Z-Stat Blood
Birth Weight	Body measurement	14.529	64.849	0.729118	4.28179	18.5553	14.9118
Body Height	Body measurement	15.5518	42.1737	0.662207	3.19813	21.9747	12.8743
Body Mass Index	Body measurement	4.43733	27.4994	0.232456	1.56071	14.787	16.9791
Waist-Hip Ratio	Body measurement	6.8161	37.0816	0.340438	2.13648	17.0842	16.8883
Atrial Fibrillation	Cardiovascular disease	4.7773	52.4497	0.453048	3.77433	8.33754	13.6315
Coronary Artery Disease	Cardiovascular disease	11.9779	62.3276	0.558236	3.3232	19.6654	18.4544
Hypertension	Cardiovascular disease	8.38277	39.6953	0.549547	3.02052	13.4343	12.8108
Myocardial Infarction	Cardiovascular disease	7.02438	60.354	0.8589	6.81072	7.01406	8.71478
Stroke	Cardiovascular disease	6.56285	54.6813	0.848869	6.57189	6.55325	8.16833
Cholelithiasis	Digestive system disorder	8.44925	64.3131	1.02669	7.59257	7.25558	8.33882
Diverticular Disease	Digestive system disorder	9.59853	55.0667	0.974599	6.84749	8.82263	7.89584
Gastric Ulcer	Digestive system disorder	10.2663	96.2588	3.87702	32.689	2.39006	2.9141
Gastroesophageal Reflux Disease	Digestive system disorder	3.38685	10.9893	0.582578	4.34749	4.09705	2.29772
Irritable Bowel Syndrome	Digestive system disorder	3.2755	17.8636	0.708971	6.32952	3.20958	2.66428
Polyp Colon	Digestive system disorder	10.3498	90.6506	1.651	12.7612	5.66311	7.02527
Adult-Onset Asthma	Immune system disorder	6.51355	58.5748	1.19615	9.50729	4.60943	6.05586
Allergic Disease	Immune system disorder	24.1219	154.463	4.87007	31.9855	4.74775	4.79788
Atopic Eczema	Immune system disorder	6.77074	85.0194	1.74076	15.4463	3.31508	5.43947
Childhood Onset Asthma	Immune system disorder	10.1525	103.946	0.736056	5.06798	12.4345	20.313
Crohn's Disease	Immune system disorder	11.2015	88.0132	0.791866	5.23523	12.8828	16.6207
Hashimoto's Thyroiditis	Immune system disorder	10.4498	64.6698	1.66976	12.2933	5.65939	5.17921
Psoriasis	Immune system disorder	11.6624	124.556	1.19901	9.16051	8.89273	13.4879
Rheumatoid Arthritis	Immune system disorder	12.6434	90.6781	0.851135	5.66978	13.6799	15.8169
Type 1 Diabetes	Immune system disorder	17.2202	159.963	1.12621	6.93196	14.4025	22.9319
Ulcerative Colitis	Immune system disorder	8.414	96.2322	0.788941	6.23129	9.39741	15.2829
Familial Hyperlipidemia	Metabolic disorder	7.04262	94.1128	0.569781	4.68491	10.6052	19.8751
Type 2 Diabetes	Metabolic disorder	10.1989	55.5358	0.535448	3.32278	17.1798	16.4127
Alzheimer's Disease	Neurological disorder	9.07316	155.927	0.862288	8.98823	9.36248	17.2367
Amyotrophic Lateral Sclerosis	Neurological disorder	7.2648	39.9068	1.18223	9.15677	5.29912	4.24897
Anxiety	Neurological disorder	3.84193	58.0507	3.59833	39.0938	0.789791	1.45933
Autism Spectrum Disorder	Neurological disorder	4.23973	22.7552	0.83048	7.50496	3.90104	2.89877
Bipolar Disorder	Neurological disorder	3.2648	34.8952	0.40788	3.49557	5.55263	9.6966
Epilepsy	Neurological disorder	1.99257	31.022	0.638344	6.53796	1.55491	4.59196
Major Depression	Neurological disorder	1.73232	6.99223	0.33122	2.78654	2.21099	2.15042
Parkinson	Neurological disorder	17.2848	114.295	2.83508	21.272	5.74402	5.32602
Schizophrenia	Neurological disorder	3.73431	20.5353	0.312306	2.26762	8.75521	8.61487
